# Two artificial tears outbreak-associated cases of XDR *Pseudomonas aeruginosa* detected through whole genome sequencing-based surveillance

**DOI:** 10.1101/2023.04.11.23288417

**Authors:** Alexander J. Sundermann, Vatsala Rangachar Srinivasa, Emma G. Mills, Marissa P. Griffith, Kady D. Waggle, Ashley M. Ayres, Lora Pless, Graham M. Snyder, Lee H. Harrison, Daria Van Tyne

## Abstract

We describe two cases of XDR *Pseudomonas aeruginosa* infection caused by a strain of public health concern recently associated with a nationwide outbreak of contaminated artificial tears. Both cases were detected through database review of genomes in the Enhanced Detection System for Hospital-Associated Transmission (EDS-HAT), a routine genome sequencing-based surveillance program. We generated a high-quality reference genome for the outbreak strain from one of the case isolates from our center and examined the mobile elements encoding *bla*_VIM-80_ and *bla*_GES-9_ carbapenemases. We then used publicly available *P. aeruginosa* genomes to explore the genetic relatedness and antimicrobial resistance genes of the outbreak strain.
