## Supplementary material for "Two artificial tears outbreak-associated cases of XDR *Pseudomonas aeruginosa* detected through whole genome sequencing-based surveillance": Table S1

### Sheet: Sheet1
Isolate ID	Collection Date	Geo Location	Source	BioProject Accession1	BioSample Accession1	MLST2	AMR Genes3	AMR Mutations3
PSA03089	2022	USA: Pittsburgh, Pennsylvania	Respiratory	Pending	Pending	1203	aadA1, aph(3)-Ib, aph(3)-IIb, aph(6)-Id, blaGES-9, blaOXA-10, blaOXA-395, blaPDC-19a, blaVIM-80, catB, catB7, crpP, dfrA5, ere(A), floR, floR2, fosA, mexA, mexE, mexX, rmtF2, sul1, tet(G)	gyrA T83I , parC S87L
PSA03080	2022	USA: Pittsburgh, Pennsylvania	Body Fluid/Tissue	Pending	Pending	1203	aadA1, aph(3)-Ib, aph(3)-IIb, aph(6)-Id, blaGES-9, blaOXA-10, blaOXA-395, blaPDC-19a, blaVIM-80, catB, catB7, crpP, dfrA5, ere(A), floR, floR2, fosA, mexA, mexE, mexX, rmtF2, sul1, tet(G)	gyrA T83I , parC S87L
PSA03079	2022	USA: Pittsburgh, Pennsylvania	Body Fluid/Tissue	Pending	Pending	1203	aadA1, aph(3)-Ib, aph(3)-IIb, aph(6)-Id, blaGES-9, blaOXA-10, blaOXA-395, blaPDC-19a, blaVIM-80, catB, catB7, crpP, dfrA5, ere(A), floR, floR2, fosA, mexA, mexE, mexX, rmtF2, sul1, tet(G)	gyrA T83I , parC S87L
PSA01287	2019	USA: Pittsburgh, Pennsylvania	Respiratory	PRJNA475751	SAMN16982796	1203	aph(3)-IIb, blaOXA-395, blaPDC-19a, catB7, crpP, fosA, mexA, mexE, mexX
AR1270	2022	USA	Eye	PRJNA523425	SAMN33435243	1203	aac(6)-Ib, aadA1, aph(3)-Ib, aph(3)-IIb, aph(6)-Id, blaGES-9, blaOXA-10, blaOXA-395, blaPDC-19a, blaVIM-80, catB, catB7, crpP, dfrA5, ere(A), floR, floR2, fosA, mexA, mexE, mexX, rmtF, sul1, tet(G)	gyrA T83I , parC S87L
AR1269	2022	USA	Respiratory	PRJNA523425	SAMN33435241	1203	aac(6)-Ib, aac(6)-Ib74, aadA1, aph(3)-Ib, aph(3)-IIb, aph(6)-Id, blaGES-9, blaOXA-10, blaOXA-395, blaPDC-19a, blaVIM-80, catB, catB7, crpP, dfrA5, ere(A), floR, floR2, fosA, mexA, mexE, mexX, rmtF2, sul1, tet(G)	gyrA T83I , parC S87L
AR1268	2022	USA	Urine	PRJNA523425	SAMN33435242	1203	aac(6)-Ib, aadA1, aph(3)-Ib, aph(3)-IIb, aph(6)-Id, blaGES-9, blaOXA-10, blaOXA-395, blaPDC-19a, blaVIM-80, catB, catB7, crpP, dfrA5, ere(A), floR, floR2, fosA, mexA, mexE, mexX, rmtF2, sul1, tet(G)	gyrA T83I , parC S87L
GCA_949078725	2019	Nigeria	Wound	PRJEB59020	SAMEA112344654	1203	aac(6)-Ib, aph(3)-Ib, aph(3)-IIb, aph(6)-Id, arr-2, blaGES-9, blaOXA-395, blaPDC-19a, catB, catB7, crpP, dfrA47, floR2, fosA, mexA, mexE, mexX, qnrVC1, rmtF, sul1, tet(G)	gyrA T83I , parC S87L
GCA_949076225	2019	Nigeria	Wound	PRJEB59020	SAMEA112344715	1203	aac(6)-Ib, aph(3)-Ib, aph(3)-IIb, aph(6)-Id, arr-2, blaGES-9, blaOXA-395, blaPDC-19a, catB, catB7, crpP, dfrA47, floR2, fosA, mexA, mexE, mexX, qnrVC1, rmtF2, sul1, tet(G)	gyrA T83I , parC S87L
GCA_949073345	2019	Nigeria	Wound	PRJEB59020	SAMEA112344736	1203	aac(6)-Ib, aph(3)-Ib, aph(3)-IIb, aph(6)-Id, arr-2, blaGES-9, blaOXA-395, blaPDC-19a, catB, catB7, crpP, dfrA47, floR2, fosA, mexA, mexE, mexX, qnrVC1, rmtF2, sul1, tet(G)	gyrA T83I , parC S87L
GCA_029544215	2023	USA	Respiratory	PRJNA288601	SAMN34046293	1203	aac(6)-Ib, aac(6)-Ib73, aadA1, aph(3)-Ib, aph(3)-IIb, aph(6)-Id, blaGES-9, blaOXA-10, blaOXA-395, blaPDC, blaPDC-19a, blaVIM-80, catB, catB7, crpP, dfrA5, ere(A), floR, floR2, fosA, mexA, mexE, mexX, rmtF2, sul1, tet(G)	gyrA T83I , parC S87L
GCA_029477295	2023	USA	Respiratory	PRJNA288601	SAMN33971124	1203	aac(6)-Ib, aac(6)-Ib44, aadA1, aph(3)-Ib, aph(3)-IIb, aph(6)-Id, blaGES-9, blaOXA-10, blaOXA-395, blaPDC-19a, blaVIM-80, catB, catB7, crpP, dfrA5, ere(A), floR, floR2, fosA, mexA, mexE, mexX, rmtF2, sul1, tet(G)	gyrA T83I , parC S87L
GCA_029408135	2023	USA:NJ	Respiratory	PRJNA514245	SAMN33902373	1203	aac(6)-Ib, aac(6)-Ib72, aadA1, aph(3)-Ib, aph(3)-IIb, aph(6)-Id, blaGES-9, blaOXA-10, blaOXA-395, blaPDC-19a, blaVIM-80, catB, catB7, crpP, dfrA5, ere(A), floR, floR2, fosA, mexA, mexE, mexX, rmtF2, sul1, tet(G)	gyrA T83I , parC S87L
GCA_029399795	2022	USA	Urine	PRJNA288601	SAMN33905530	1203	aph(3)-IIb, blaOXA-395, blaPDC-19a, catB7, crpP, fosA, mexA, mexE, mexX	gyrA D87N
GCA_029331655	2023	USA	Respiratory	PRJNA288601	SAMN33841111	1203	aac(6)-Ib, aac(6)-Ib71, aadA1, aph(3)-Ib, aph(3)-IIb, aph(6)-Id, blaGES, blaGES-9, blaOXA-10, blaOXA-395, blaPDC-19a, blaVIM-80, catB, catB7, crpP, dfrA5, ere(A), floR, floR2, fosA, mexA, mexE, mexX, rmtF2, sul1, tet(G)	gyrA T83I , parC S87L
GCA_029316455	2022-11-11	USA	Respiratory	PRJNA288601	SAMN33828502	1203	aac(6)-Ib, aac(6)-Ib48, aadA1, aph(3)-Ib, aph(3)-IIb, aph(6)-Id, blaGES-9, blaOXA-10, blaOXA-395, blaPDC, blaPDC-19a, blaVIM-80, catB, catB7, crpP, dfrA5, ere(A), floR, floR2, fosA, mexA, mexE, mexX, rmtF2, sul1, tet(G)	gyrA T83I , parC S87L
GCA_029214105	2023	USA	Eye	PRJNA288601	SAMN33739158	1203	aac(6)-Ib, aadA1, aph(3)-Ib, aph(3)-IIb, aph(6)-Id, blaGES-9, blaOXA-10, blaOXA-395, blaPDC, blaPDC-19a, blaVIM-80, catB, catB7, crpP, dfrA5, ere(A), floR, floR2, fosA, mexA, mexE, mexX, rmtF2, sul1, tet(G)	gyrA T83I , parC S87L
GCA_029049765	2023	USA	Body Fluid	PRJNA288601	SAMN33610530	1203	aac(6)-Ib, aac(6)-Ib23, aadA1, aph(3)-Ib, aph(3)-IIb, aph(6)-Id, blaGES-9, blaOXA-10, blaOXA-395, blaPDC-19a, blaVIM-80, catB, catB7, crpP, dfrA5, ere(A), floR, floR2, fosA, mexA, mexE, mexX, rmtF, rmtF2, sul1, tet(G)	gyrA T83I , parC S87L
GCA_029049085	2023	USA	Respiratory	PRJNA288601	SAMN33610529	1203	aac(6)-Ib, aac(6)-Ib22, aadA1, aph(3)-Ib, aph(3)-IIb, aph(6)-Id, blaGES-9, blaOXA-10, blaOXA-395, blaPDC-19a, blaVIM-80, catB, catB7, crpP, dfrA5, ere(A), floR, floR2, fosA, mexA, mexE, mexX, sul1, tet(G)	gyrA T83I , parC S87L
GCA_029048445	2023	USA	Urine	PRJNA288601	SAMN33554795	1203	aac(6)-Ib, aac(6)-Ib82, aadA1, aph(3)-Ib, aph(3)-IIb, aph(6)-Id, blaGES-9, blaOXA-10, blaOXA-395, blaPDC-19a, blaVIM-80, catB, catB7, crpP, dfrA5, ere(A), floR, floR2, fosA, mexA, mexE, mexX, rmtF2, sul1, tet(G)	gyrA T83I , parC S87L
GCA_028999965	2023	USA	Respiratory	PRJNA288601	SAMN33578956	1203	aac(6)-Ib, aac(6)-Ib41, aadA1, aph(3)-Ib, aph(3)-IIb, aph(6)-Id, blaGES-9, blaOXA-10, blaOXA-395, blaPDC-19a, blaVIM-80, catB, catB7, crpP, dfrA5, ere(A), floR, floR2, fosA, mexA, mexE, mexX, rmtF, sul1, tet(G)	gyrA T83I , parC S87L
GCA_028960245	2023	USA	Eye	PRJNA288601	SAMN33569645	1203	aac(6)-Ib, aac(6)-Ib4, aadA1, aph(3)-Ib, aph(3)-IIb, aph(6)-Id, blaGES-9, blaOXA-10, blaOXA-395, blaPDC-19a, blaVIM-80, catB, catB7, crpP, dfrA5, ere(A), floR, floR2, fosA, mexA, mexE, mexX, rmtF2, sul1, tet(G)	gyrA T83I , parC S87L
GCA_028956365	2023	USA	Respiratory	PRJNA288601	SAMN33569638	1203	aac(6)-Ib, aac(6)-Ib40, aadA1, aph(3)-Ib, aph(3)-IIb, aph(6)-Id, blaGES-9, blaOXA-10, blaOXA-395, blaPDC-19a, blaVIM, blaVIM-80, catB, catB7, crpP, dfrA5, ere(A), floR, floR2, fosA, mexA, mexE, mexX, rmtF, sul1, tet(G)	gyrA T83I , parC S87L
GCA_028829935	2022	USA	Eye	PRJNA288601	SAMN33423830	1203	aac(6)-Ib, aadA1, aph(3)-Ib, aph(3)-IIb, aph(6)-Id, blaGES-9, blaOXA-10, blaOXA-395, blaPDC-19a, blaVIM-80, catB, catB7, crpP, dfrA5, ere(A), floR, floR2, fosA, mexA, mexE, mexX, rmtF2, sul1, tet(G)	gyrA T83I , parC S87L
GCA_028753615	2023	USA	Eye	PRJNA288601	SAMN33382423	1203	aac(6)-Ib, aadA1, aph(3)-Ib, aph(3)-IIb, aph(6)-Id, blaGES-9, blaOXA-10, blaOXA-395, blaPDC-19a, blaVIM-80, catB, catB7, crpP, dfrA5, ere(A), floR, floR2, fosA, mexA, mexE, mexX, rmtF2, sul1, tet(G)	gyrA T83I , parC S87L
GCA_028678235	2023	USA:WA	Urine	PRJNA288601	SAMN33342085	1203	aac(6)-Ib, aac(6)-Ib39, aadA1, aph(3)-Ib, aph(3)-IIb, aph(6)-Id, blaGES, blaGES-9, blaOXA-10, blaOXA-395, blaPDC-19a, blaVIM-80, catB, catB7, crpP, dfrA5, ere(A), floR, floR2, fosA, mexA, mexE, mexX, rmtF2, sul1, tet(G)	gyrA T83I , parC S87L
GCA_028657855	2022	USA	Eye	PRJNA288601	SAMN33304704	1203	aac(6)-Ib, aac(6)-Ib70, aadA1, aph(3)-Ib, aph(3)-IIb, aph(6)-Id, blaGES-9, blaOXA-10, blaOXA-395, blaPDC-19a, blaVIM-80, catB, catB7, crpP, dfrA5, ere(A), floR, floR2, fosA, mexA, mexE, mexX, rmtF2, sul1, tet(G)	gyrA T83I , parC S87L
GCA_028640085	2022	USA	Urine	PRJNA288601	SAMN33285589	1203	aadA11, aph(3)-Ib, aph(3)-IIb, blaDIM-1, blaNDM-1, blaOXA-395, blaPDC-19a, blaPME-1, ble, catB7, crpP, dfrA5, ere(A), floR2, fosA, mexA, mexE, mexX, mph(A), mph(E), msr(E), qnrVC1, rmtB4, sul1, tet(G), tmexC, tmexD2, toprJ1	gyrA T83I
GCA_028640045	2020	USA	Urine	PRJNA288601	SAMN33285590	1203	aadA11, aph(3)-Ib, aph(3)-IIb, aph(6)-Id, blaDIM-1, blaNDM-1, blaOXA-395, blaPDC-19a, blaPME, blaPME-1, ble, catB7, crpP, dfrA5, ere(A), floR, floR2, fosA, mexA, mexE, mexX, mph(A), mph(E), msr(E), qnrVC1, rmtB4, sul1, tet(G), tmexC, tmexD2, toprJ1	gyrA T83I
GCA_028603025	2022-11-08	USA	Blood	PRJNA288601	SAMN33242721	1203	aac(6)-Ib, aac(6)-Ib21, aadA1, aph(3)-Ib, aph(3)-IIb, aph(6)-Id, blaGES-9, blaOXA-10, blaOXA-395, blaPDC-19a, blaVIM-80, catB, catB7, crpP, dfrA5, ere(A), floR, floR2, fosA, mexA, mexE, mexX, rmtF2, sul1, tet(G)	gyrA T83I , parC S87L
GCA_028573475	2022	USA	Urine	PRJNA288601	SAMN33222318	1203	aac(6)-Ib, aac(6)-Ib80, aadA1, aph(3)-Ib, aph(3)-IIb, aph(6)-Id, blaGES-9, blaOXA-10, blaOXA-395, blaPDC-19a, blaVIM-80, catB, catB7, crpP, dfrA5, ere(A), floR, floR2, fosA, mexA, mexE, mexX, rmtF2, sul1, tet(G)	gyrA T83I , parC S87L
GCA_028546475	2022	USA	Blood	PRJNA288601	SAMN33190936	1203	aac(6)-Ib, aac(6)-Ib38, aadA1, aph(3)-Ib, aph(3)-IIb, aph(6)-Id, blaGES-9, blaOXA-10, blaOXA-395, blaPDC-19a, blaVIM-80, catB, catB7, crpP, dfrA5, ere(A), floR, floR2, fosA, mexA, mexE, mexX, rmtF2, sul1, tet(G)	gyrA T83I , parC S87L
GCA_028542195	2023	USA	Respiratory	PRJNA288601	SAMN33188693	1203	aac(6)-Ib, aac(6)-Ib37, aadA1, aph(3)-Ib, aph(3)-IIb, aph(6)-Id, blaGES-9, blaOXA-10, blaOXA-395, blaPDC-19a, blaVIM-80, catB, catB7, crpP, dfrA5, ere(A), floR, floR2, fosA, mexA, mexE, mexX, rmtF2, sul1, tet(G)	gyrA T83I , parC S87L
GCA_028433585	2022	USA	Respiratory	PRJNA288601	SAMN33018039	1203	aac(6)-Ib, aac(6)-Ib36, aadA1, aph(3)-Ib, aph(3)-IIb, aph(6)-Id, blaGES-9, blaOXA-10, blaOXA-395, blaPDC-19a, blaVIM-80, catB, catB7, crpP, dfrA5, ere(A), floR, floR2, fosA, mexA, mexE, mexX, rmtF2, sul1, tet(G)	gyrA T83I , parC S87L
GCA_028433565	2022	USA	Urine	PRJNA288601	SAMN33018038	1203	aac(6)-Ib, aac(6)-Ib35, aadA1, aph(3)-Ib, aph(3)-IIb, aph(6)-Id, blaGES-9, blaOXA-10, blaOXA-395, blaPDC-19a, blaVIM-80, catB, catB7, crpP, dfrA5, ere(A), floR, floR2, fosA, mexA, mexE, mexX, rmtF2, sul1, tet(G)	gyrA T83I , parC S87L
GCA_028188985	2023	USA	Eye	PRJNA288601	SAMN32928164	1203	aac(6)-Ib, aac(6)-Ib20, aadA1, aph(3)-Ib, aph(3)-IIb, aph(6)-Id, blaGES-9, blaOXA-10, blaOXA-395, blaPDC-19a, blaVIM-80, catB, catB7, crpP, dfrA5, ere(A), floR, floR2, fosA, mexA, mexE, mexX, rmtF2, sul1, tet(G)	gyrA T83I , parC S87L
GCA_028174965	2022	USA	Eye	PRJNA288601	SAMN32920358	1203	aac(6)-Ib, aadA1, aph(3)-Ib, aph(3)-IIb, aph(6)-Id, blaGES-9, blaOXA-10, blaOXA-395, blaPDC-19a, blaVIM-80, catB, catB7, crpP, dfrA5, ere(A), floR, floR2, fosA, mexA, mexE, mexX, rmtF2, sul1, tet(G)	gyrA T83I , parC S87L
GCA_028085655	2022	USA	Respiratory	PRJNA288601	SAMN32811322	1203	aac(6)-Ib, aac(6)-Ib19, aadA1, aph(3)-Ib, aph(3)-IIb, aph(6)-Id, blaGES-9, blaOXA-10, blaOXA-395, blaPDC-19a, blaVIM-80, catB, catB7, crpP, dfrA5, ere(A), floR, floR2, fosA, mexA, mexE, mexX, rmtF2, sul1, tet(G)	gyrA T83I , parC S87L
GCA_028073455	2022	USA	Eye	PRJNA288601	SAMN32811320	1203	aac(6)-Ib, aac(6)-Ib18, aadA1, aph(3)-Ib, aph(3)-IIb, aph(6)-Id, blaGES-9, blaOXA-10, blaOXA-395, blaPDC-19a, blaVIM-80, catB, catB7, crpP, dfrA5, ere(A), floR, floR2, fosA, mexA, mexE, mexX, rmtF2, sul1, tet(G)	gyrA T83I , parC S87L
GCA_028071255	2022	USA	Respiratory	PRJNA288601	SAMN32811321	1203	aac(6)-Ib, aac(6)-Ib69, aadA1, aph(3)-Ib, aph(3)-IIb, aph(6)-Id, blaGES, blaGES-9, blaOXA-10, blaOXA-395, blaPDC-19a, blaVIM-80, catB, catB7, crpP, dfrA5, ere(A), floR, floR2, fosA, mexA, mexE, mexX, rmtF2, sul1, tet(G)	gyrA T83I , parC S87L
GCA_028056815	2022	USA	Eye	PRJNA288601	SAMN32801882	1203	aac(6)-Ib, aac(6)-Ib33, aadA1, aph(3)-Ib, aph(3)-IIb, aph(6)-Id, blaGES-9, blaOXA-10, blaOXA-395, blaPDC-19a, blaVIM-80, catB, catB7, crpP, dfrA5, ere(A), floR, floR2, fosA, mexA, mexE, mexX, rmtF2, sul1, tet(G)	gyrA T83I , parC S87L
GCA_028053955	2022-12-26	USA	Respiratory	PRJNA288601	SAMN32801360	1203	aac(6)-Ib, aac(6)-Ib68, aadA1, aph(3)-Ib, aph(3)-IIb, aph(6)-Id, blaGES-9, blaOXA-10, blaOXA-395, blaPDC-19a, blaVIM-80, catB, catB7, crpP, dfrA5, ere(A), floR, floR2, fosA, mexA, mexE, mexX, rmtF2, sul1, tet(G)	gyrA T83I , parC S87L
GCA_027992985	2022-12-05	USA	Urine	PRJNA288601	SAMN32733996	1203	aac(6)-Ib, aac(6)-Ib78, aadA1, aph(3)-Ib, aph(3)-IIb, aph(6)-Id, blaGES-9, blaOXA-10, blaOXA-395, blaPDC-19a, blaVIM-80, catB, catB7, crpP, dfrA5, ere(A), floR, floR2, fosA, mexA, mexE, mexX, rmtF2, sul1, tet(G)	gyrA T83I , parC S87L
GCA_026647535	2022-09-27	USA	Respiratory	PRJNA288601	SAMN31951802	1203	aac(6)-Ib, aac(6)-Ib63, aadA1, aph(3)-Ib, aph(3)-IIb, aph(6)-Id, blaGES-9, blaOXA-10, blaOXA-395, blaPDC-19a, blaVIM-80, catB, catB7, crpP, dfrA5, ere(A), floR, floR2, fosA, mexA, mexE, mexX, rmtF2, sul1, tet(G)	gyrA T83I , parC S87L
GCA_026371495	2022	USA	Respiratory	PRJNA288601	SAMN31854461	1203	aac(6)-Ib, aac(6)-Ib62, aadA1, aph(3)-Ib, aph(3)-IIb, aph(6)-Id, blaGES-9, blaOXA-10, blaOXA-395, blaPDC-19a, blaVIM-80, catB, catB7, crpP, dfrA5, ere(A), floR, floR2, fosA, mexA, mexE, mexX, rmtF2, sul1, tet(G)	gyrA T83I , parC S87L
GCA_026368775	2022	USA	Wound	PRJNA288601	SAMN31853591	1203	aac(6)-Ib, aac(6)-Ib61, aadA1, aph(3)-Ib, aph(3)-IIb, aph(6)-Id, blaGES-9, blaOXA-10, blaOXA-395, blaPDC-19a, blaVIM-80, catB, catB7, crpP, dfrA5, ere(A), floR, floR2, fosA, mexA, mexE, mexX, rmtF2, sul1, tet(G)	gyrA T83I , parC S87L
GCA_026239835	2017	India	Body Fluid	PRJNA900707	SAMN31699445	1203	aac(6)-Ib, aph(3)-Ib, aph(3)-IIb, aph(6)-Id, blaGES-9, blaOXA-395, blaPDC-19a, catB, catB7, crpP, dfrA5, ere(A), floR, floR2, fosA, mexA, mexE, mexX, rmtF2, sul1, tet(G)	gyrA T83I , parC S87L
GCA_026222295	2022-06-17	USA	Urine	PRJNA288601	SAMN31759556	1203	aac(6)-Ib, aac(6)-Ib32, aadA1, aph(3)-Ib, aph(3)-IIb, aph(6)-Id, blaGES-9, blaOXA-10, blaOXA-395, blaPDC-19a, blaVIM-80, catB, catB7, crpP, dfrA5, ere(A), floR, floR2, fosA, mexA, mexE, mexX, rmtF2, sul1, tet(G)	gyrA T83I , parC S87L
GCA_026222255	2022-05-20	USA	Urine	PRJNA288601	SAMN31759555	1203	aac(6)-Ib, aac(6)-Ib77, aadA1, aph(3)-Ib, aph(3)-IIb, aph(6)-Id, blaGES-9, blaOXA-10, blaOXA-395, blaPDC-19a, blaVIM, blaVIM-80, catB, catB7, crpP, dfrA5, ere(A), floR, floR2, fosA, mexA, mexE, mexX, rmtF2, sul1, tet(G)	gyrA T83I , parC S87L
GCA_026179535	2022-07-05	USA	Urine	PRJNA288601	SAMN31713843	1203	aac(6)-Ib, aac(6)-Ib13, aadA1, aph(3)-Ib, aph(3)-IIb, aph(6)-Id, blaGES-9, blaOXA-10, blaOXA-395, blaPDC-19a, blaVIM-80, catB, catB7, crpP, dfrA5, ere(A), floR, floR2, fosA, mexA, mexE, mexX, rmtF2, sul1, tet(G)	gyrA T83I , parC S87L
GCA_026170625	2022-09-27	USA	Respiratory	PRJNA288601	SAMN31711878	1203	aac(6)-Ib, aac(6)-Ib60, aadA1, aph(3)-Ib, aph(3)-IIb, aph(6)-Id, blaGES-9, blaOXA-10, blaOXA-395, blaPDC-19a, blaVIM-80, catB, catB7, crpP, dfrA5, ere(A), floR, floR2, fosA, mexA, mexE, mexX, rmtF2, sul1, tet(G)	gyrA T83I , parC S87L
GCA_025775835	2022	USA	Tissue	PRJNA288601	SAMN31384861	1203	aac(6)-Ib, aadA1, aph(3)-Ib, aph(3)-IIb, aph(6)-Id, blaGES-9, blaOXA-10, blaOXA-395, blaPDC-19a, blaVIM-80, catB, catB7, crpP, dfrA5, ere(A), floR, floR2, fosA, mexA, mexE, mexX, rmtF2, sul1, tet(G)	gyrA D87N , gyrA T83I , parC S87L
GCA_025775815	2022	USA	Body Fluid	PRJNA288601	SAMN31384862	1203	aac(6)-Ib, aadA1, aph(3)-Ib, aph(3)-IIb, aph(6)-Id, blaGES-9, blaOXA-10, blaOXA-395, blaPDC-19a, blaVIM-80, catB, catB7, crpP, dfrA5, ere(A), floR, floR2, fosA, mexA, mexE, mexX, rmtF2, sul1, tet(G)	gyrA D87N , gyrA T83I , parC S87L
GCA_025764935	2022	USA	Respiratory	PRJNA288601	SAMN31370019	1203	aac(6)-Ib, aac(6)-Ib31, aadA1, aph(3)-Ib, aph(3)-IIb, aph(6)-Id, blaGES-9, blaOXA-10, blaOXA-395, blaPDC-19a, blaVIM-80, catB, catB7, crpP, dfrA5, ere(A), floR, floR2, fosA, mexA, mexE, mexX, rmtF2, sul1, tet(G)	gyrA T83I , parC S87L
GCA_025579465	2022-08-21	USA	Urine	PRJNA288601	SAMN31152644	1203	aac(6)-Ib, aac(6)-Ib11, aadA1, aph(3)-Ib, aph(3)-IIb, aph(6)-Id, blaGES-9, blaOXA-10, blaOXA-395, blaPDC-19a, blaVIM-80, catB, catB7, crpP, dfrA5, ere(A), floR, floR2, fosA, mexA, mexE, mexX, rmtF2, sul1, tet(G)	gyrA T83I , parC S87L
GCA_025494525	2022	USA	Respiratory	PRJNA288601	SAMN31088713	1203	aac(6)-Ib, aac(6)-Ib10, aadA1, aph(3)-Ib, aph(3)-IIb, aph(6)-Id, blaGES-9, blaOXA-10, blaOXA-395, blaPDC-19a, blaVIM-80, catB, catB7, crpP, dfrA5, ere(A), floR, floR2, fosA, mexA, mexE, mexX, rmtF2, sul1, tet(G)	gyrA T83I , parC S87L
GCA_024922025	2022-08-11	USA	Respiratory	PRJNA288601	SAMN30655630	1203	aac(6)-Ib, aac(6)-Ib51, aadA1, aph(3)-Ib, aph(3)-IIb, aph(6)-Id, blaGES-9, blaOXA-10, blaOXA-395, blaPDC-19a, blaVIM-80, catB, catB7, crpP, dfrA5, ere(A), floR, floR2, fosA, mexA, mexE, mexX, rmtF2, sul1, tet(G)	gyrA T83I , parC S87L
GCA_024921765	2022-08-12	USA	Respiratory	PRJNA288601	SAMN30655631	1203	aac(6)-Ib, aac(6)-Ib50, aadA1, aph(3)-Ib, aph(3)-IIb, aph(6)-Id, blaGES-9, blaOXA-10, blaOXA-395, blaPDC-19a, blaVIM-80, catB, catB7, crpP, dfrA5, ere(A), floR, floR2, fosA, mexA, mexE, mexX, rmtF2, sul1, tet(G)	gyrA T83I , parC S87L
GCA_023960635	2019	Colombia	Urine	PRJNA514245	SAMN27565841	1203	aac(6)-Il, ant(2)-Ia, aph(3)-IIb, aph(3)-VIa, arr-2, blaOXA-395, blaPDC, blaPDC-19a, blaVIM-2, catB3, catB7, crpP, dfrA47, fosA, mexA, mexE, mexX, qnrB19, qnrVC1, sul1, tmexC, tmexD2, toprJ1
GCA_023905285	2018	Netherlands: Utrecht	Respiratory	PRJNA530912	SAMN11339278	1203	aph(3)-IIb, blaOXA-395, blaPDC-19a, catB7, crpP, fosA, mexA, mexE, mexX	gyrA D87N
GCA_023905275	2018	Netherlands: Utrecht	Respiratory	PRJNA530912	SAMN11339279	1203	aph(3)-IIb, blaOXA-395, blaPDC-19a, catB7, crpP, fosA, mexA, mexE, mexX	gyrA D87N
GCA_021665835	2020	USA	Urine	PRJNA288601	SAMN16940787	1203	aadA11, aph(3)-Ib, aph(3)-IIb, aph(6)-Id, blaDIM-1, blaNDM-1, blaOXA-395, blaPDC-19a, blaPME, blaPME-1, ble, catB7, crpP, dfrA5, ere(A), floR, floR2, fosA, mexA, mexE, mexX, mph(A), mph(E), msr(E), qnrVC1, rmtB4, sul1, tet(G), tmexC, tmexD2, toprJ1	gyrA T83I
GCA_021657055	2018	Australia	Blood	PRJNA514245	SAMN20032809	1203	aph(3)-IIb, blaOXA-395, blaPDC-19a, catB7, crpP, fosA, mexA, mexE, mexX
GCA_017838135	2018	Nigeria	Urine	PRJNA701275	SAMN17860411	1203	aac(6)-Ib, aadA1, ant(2)-Ia, aph(3)-Ib, aph(3)-IIb, aph(6)-Id, arr-2, blaGES-9, blaOXA-21, blaOXA-395, blaPDC-19a, blaVIM-5, catB, catB7, cmlA1, crpP, dfrA5, ere(A), floR, floR2, fosA, mexA, mexE, mexX, qnrVC1, rmtF2, sul1, tet(G)	gyrA T83I , parC S87L
GCA_017838075	2018	Nigeria	Wound	PRJNA701275	SAMN17860409	1203	aac(6)-Ib, aadA1, ant(2)-Ia, aph(3)-Ib, aph(3)-IIb, aph(6)-Id, arr-2, blaGES-9, blaOXA-21, blaOXA-395, blaPDC-19a, blaVIM-5, catB, catB7, cmlA1, crpP, dfrA5, ere(A), floR, floR2, fosA, mexA, mexE, mexX, qnrVC1, rmtF2, sul1, tet(G)	gyrA T83I , parC S87L
GCA_016836565	2015-01	India: Puttaparthi, CTVS ICU	Respiratory	PRJNA698544	SAMN17723437	1203	aac(6)-Ib, aph(3)-Ib, aph(3)-IIb, aph(6)-Id, blaGES-9, blaOXA-395, blaPDC-19a, catB, catB7, crpP, dfrA5, ere(A), floR, floR2, fosA, mexA, mexE, mexX, rmtF2, sul1, tet(G)	gyrA T83I , parC S87L
GCA_016836545	2015-02	India: Puttaparthi, CTVS ICU	Body Fluid	PRJNA698544	SAMN17723438	1203	aac(6)-Ib, aph(3)-Ib, aph(3)-IIb, aph(6)-Id, blaGES-9, blaOXA-395, blaPDC-19a, catB, catB7, crpP, dfrA5, ere(A), floR2, fosA, mexA, mexE, mexX, rmtF2, sul1, tet(G)	gyrA T83I , parC S87L
GCA_001453015	1998	Belgium	Wound	PRJNA297679	SAMN04128712	1203	aph(3)-Ib, aph(3)-IIb, aph(6)-Id, blaCARB-2, blaOXA-395, blaPDC-19a, catB7, crpP, floR2, fosA, mexA, mexE, mexX, sul1, tet(G)
GCA_000496325	2013-08	India: Chennai	Eye	PRJNA222642	SAMN02472101	1203	aac(6)-Ib, aph(3)-Ib, aph(3)-IIb, aph(6)-Id, blaGES-9, blaOXA, blaPDC-19a, catB, catB7, crpP, dfrA5, ere(A), floR, floR2, fosA, mexA, mexE, mexX, rmtF2, sul1, tet(G)	gyrA T83I , parC S87L
1 BioProject and BioSample Accessions are not availble (NA)
2 Multilocus sequence type (MLST) determined using Seemann T, mlst Github https://github.com/tseemann/mlst
3 Antimircrobial Resistance (AMR) genes and mutations were identified using AMRFinderPlus v3.10.42 with database version 2022-10-11.2 and the Pseudomonas aeruginosa organism option
